# Self-reported knowledge attitude and practice of healthcare professionals in the management of infection and antimicrobial stewardship: a systematic review

**DOI:** 10.1101/2025.04.28.25324348

**Authors:** Iman Ghosh, Adebisi Adedunmola, Erkan Alkan, Victoria Adetunji, Charlotte Web, Philip Anyanwu, Samantha Johnson, Ellie Gilham, Diane Ashiru-Oredope, Abimbola Ayorinde

**Affiliations:** University of Warwick; Centre of Evidence and Implementation Science, University of Birmingham.; UK Health Security Agency; School of Pharmacy, University College London.

## Abstract

**Objectives:** This review aims to synthesise studies on health and social care professionals (HCPs) knowledge, attitudes, and practices (KAP) regarding infection management, infection prevention and control, antimicrobial use, stewardship, and resistance to inform future research and policy.

**Method:** In January 2024, we conducted a comprehensive search in Medline, Embase, Web of Science, and CINAHL to identify studies on health and social care professionals’ KAP regarding infection management, prevention and control, antimicrobial use, stewardship, and resistance. After deduplication, the initial screening was conducted in Rayyan, with 10% checked for accuracy. Two reviewers independently assessed full texts. Data extraction was performed by one and verified by another reviewer. Quality assessment was completed by one reviewer, with 20% checked for accuracy. We included relevant studies published from 2016 onwards focusing on those conducted in the UK and in countries with comparable settings. Finally, a narrative synthesis was carried out due to significant differences between studies.

**Results:** Out of 10,990 unique records identified, 113 studies with diverse participants and settings were included. The findings showed substantial variation in KAP measures, complicating direct comparisons between studies. Some studies assessed objective knowledge(N=40) while most measured perceived knowledge(N=41), revelling discrepancies between the two. Attitude assessments revealed widespread consensus on the harms of inappropriate antimicrobial use, though willingness to participate in antimicrobial stewardship (AMS) activities varied by profession. Practice behaviour assessment indicated varying hand-hygiene compliance and AMS implementation, along with significant concerns about inappropriate antibiotic prescribing.

**Conclusion:** The review highlights significant gaps in healthcare professionals’ KAP regarding infection prevention and antimicrobial stewardship, with variations across professions. This underscores the need for targeted interventions. Additionally, standardised KAP assessment measures are essential to enhance comparability across different contexts. These findings provide a foundation for future research and policy initiatives aimed at combating AMR.
