## Supplementary material for "Self-reported knowledge attitude and practice of healthcare professionals in the management of infection and antimicrobial stewardship: a systematic review": The methodological quality of the included studies is summarised in Figure 3 and Appendix 2.

### Sheet: QA
0 (absence of bias)	1 (presence of bias)	External Validity				Internal Validity
Study ID (Author, year)	Title	1. Was the study’s target population a close representation of the national population in relation to relevant variables?	2.Was the sampling frame a true or close representation of the target population?	3.Was some form of random selection used to select the sample, OR was a census undertaken?	4.Was the likelihood of nonresponse bias minimal? (Say yes if response rate is higher than 60%; consider other issues such as differences in characteristics of responders and non-responders, if presented)	5.Were data collected directly from the subjects (as opposed to a proxy)?	6.Was an acceptable case definition used in the study? (In the report, are the knowledge, attitude and practice questions clear?)	7.Was the study instrument that measured the parameter of interest shown to have validity and reliability?	8.Was the same mode of data collection used for all subjects?	9.Was the length of the shortest prevalence period for the parameter of interest appropriate? (PLEASE INCLUDE THE RECALL PERIOD IF STATED. Say yes (0) if survey is measuring KAP without recall period. Say no if the recall period is more than four weeks. For example, if HCPs were asked to report their practice over the past three months then it would be a no (1))	10.Were the numerator(s) and denominator(s) for the parameter of interest appropriate? (Yes (0) if they report the actual numbers and not just proportions (and the values are appropriate). Say no (1) if they did not report numbers)	Score	Summary item on the overall risk of study bias	Note if any LOW RISK-0-3 MODERATE RISK-4-6 HIGH RISK-7-9
Abbas et al, 2019	Knowledge, attitudes, and practices of bedside nursing staff regarding antibiotic stewardship: A cross-sectional study	1	0	1	0	0	0	1	0	0	0	3	low	As an incentive, five giftcards of CAD$50 were randomly drawn among all participants after completion of the survey.
Alcala et al, 2018	Examining HPV Vaccination Practices and Differences Among Providers in Virginia	1	0	1	1	0	0	1	0	0	0	4	moderate
Ashiru et al, 2021	Healthcare workers' knowledge, attitudes and behaviours with respect to antibiotics, antibiotic use and antibiotic resistance across 30 EU/EEA countries in 2019	0	0	0	0	0	0	0	1	0	0	1	low
Ashiru et al, 2022	Knowledge and Attitudes about Antibiotics and Antibiotic Resistance of 2404 UK Healthcare Workers	0	0	0	0	0	0	0	1	0	1	2	low
Barchitta et al, 2019	Knowledge, attitudes and behaviors on antibiotic use and resistance among healthcare workers in Italy, 2019: investigation by a clustering method.	0	0	0	0	0	1	1	1	0	1	4	moderate
Baudet et al, 2020	Antibiotic use and resistance: a nationwide questionnaire survey among French dentists	0	0	0	1	0	1	1	0	0	0	3	low
Belan et al, 2019	Antibiotic stewardship in French nursing homes: a 2019 regional survey	1	0	1	1	0	0	1	1	0	0	5	moderate
Benedict et al, 2023	Knowledge, attitudes and practices of health care workers in a cardiology department on influenza vaccination.	1	0	1	1	0	1	0	1	0	0	5	moderate
Beovic et al, 2019	Young doctors' perspectives on antibiotic use and resistance: a multinational and inter-specialty cross-sectional European Society of Clinical Microbiology and Infectious Diseases (ESCMID) survey	0	0	0	1	0	0	0	1	0	1	3	low
Bianco et al, 2021(a)	Antibiotic-Dispensing Practice in Community Pharmacies: Results of a Cross-Sectional Study in Italy	1	1	1	0	0	1	1	1	0	0	6	moderate
Bianco et al, 2021(b)	Appropriateness of antibiotic prescription for prophylactic purposes among italian dental practitioners: Results from a cross-sectional study	0	0	0	1	0	0	1	1	0	0	3	low
Bouchoucha et al, 2021	Nursing students' awareness and perceptions of nurses' role in antimicrobial stewardship	1	0	1	1	0	0	1	0	0	0	4	moderate
Bounou et al, 2021	Hand hygiene education of Greek medical and nursing students: A cross-sectional study	1	0	0	1	0	0	1	1	0	0	4	moderate
Briquet et al, 2023	Perceptions, attitudes, and practices of a Belgian teaching hospital's physicians, pharmacists, and nurses regarding antibiotic use and resistance: survey towards targeted actions for Antimicrobial Stewardship	1	0	0	1	0	1	1	0	0	1	5	moderate
Buckel et al, 2016	Antimicrobial stewardship knowledge, attitudes, and practices among health care professionals at small community hospitals	1	0	0	1	0	1	1	1	0	0	5	moderate
Bunting et al, 2020	Physician Assistant's Knowledge and Confidence Regarding Prescribing Preexposure Prophylaxis for HIV Prevention	1	1	1	1	0	0	1	0	0	0	5	moderate
Carlsson et al, 2023	Antibiotic prescription: Knowledge among physicians and nurses in western Sweden	0	0	0	1	0	0	1	0	0	1	3	low
Cataldi et al, J. R. et al,2022	Measles Experience, Practice, and Knowledge by Pediatricians in the Context of Resurgent US Outbreaks	0	0	1	0	0	0	1	1	0	1	4	moderate
Catton et al, 2023	Provision of Microbiology, Infection Services and Antimicrobial Stewardship in Intensive Care: A Survey across the Critical Care Networks in England and Wales	1	0	0	1	0	1	1	0	0	1	5	moderate
Clemence et al, 2018	A survey of the antibiotic prescribing practices of doctors in an Australian Emergency Department	1	1	0	0	0	0	1	0	0	0	3	low
Corrente et al, 2021	Basic knowledge and misconceptions on antibiotic use: a comparative survey between Veterinary College and High School students in Bari (Italy)	1	0	1	0	0	0	1	1	0	0	4	moderate
Di Gennaro et al, 2020	Italian young doctors' knowledge, attitudes and practices on antibiotic use and resistance: A national cross-sectional survey	0	0	0	0	0	0	0	1	0	0	1	low
Evans et al, 2019	Attitudes and Perceptions amongst Critical Care Physicians towards Handshake Antimicrobial Stewardship Rounds	1	0	1	1	0	0	1	0	0	1	5	moderate
Foote et al, 2016	Self-perceived hand hygiene practices among undergraduate nursing students	1	0	0	1	0	1	1	1	0	0	5	moderate
Galanis et al, 2021	Healthcare Professionals' Knowledge and Practices towards Hospital Infections in Surgical Clinics	1	1	0	1	0	1	0	1	0	1	6	moderate
Golding et al, 2022	Assessing Knowledge, Beliefs, and Behaviors around Antibiotic Usage and Antibiotic Resistance among UK Veterinary Students: A Multi-Site, Cross-Sectional Survey	1	0	1	1	0	1	1	0	0	0	5	moderate
Green et al, 2018	Antimicrobial stewardship practice in New Zealand's rural hospitals	1	0	0	0	0	1	1	0	0	0	3	low
Hamidi et al, 2023	A National Survey of Neonatal Nurses' Knowledge, Beliefs, and Practices of Antibiotic Stewardship	0	0	0	0	0	0	1	0	0	0	1	low
Hamilton et al, 2020	Knowledge, attitudes, and perceptions of nurse practitioners about antibiotic stewardship	1	1	0	1	0	0	1	0	0	1	5	moderate
Hammerschmidt et al, 2019	Nurses' knowledge, behaviour and compliance concerning hand hygiene in nursing homes: a cross-sectional mixed-methods study	1	0	0	1	0	1	1	1	0	0	5	moderate
Hammoud et al, 2022	Examining the effect of infection prevention and control awareness among nurses on patient and family education: A cross-sectional study	1	0	0	0	0	1	1	0	0	0	3	low
Hanna et al 2019	What do future pharmacists know about, and think of, antimicrobial stewardship?	1	0	0	0	0	1	1	0	0	0	3	low
Harris et al, 2019	Physicians' attitude and knowledge regarding antibiotic use and resistance in ambulatory settings	1	0	1	0	0	1	1	1	0	0	5	moderate
Hubber et al, 2020	Knowledge, attitudes, and practices regarding coccidioidomycosis among healthcare providers in four counties in Washington State, 2017	1	0	1	1	0	0	1	0	0	0	4	moderate
Hurley et al, 2022	Survey of Physician Practices, Attitudes, and Knowledge Regarding Recombinant Zoster Vaccine	0	0	0	0	0	1	1	0	0	0	2	low
Inacio et al, 2017	Master of Pharmacy students' knowledge and awareness of antibiotic use, resistance and stewardship	1	0	1	1	0	1	1	0	0	1	6	moderate
Jones et al, 2018	Knowledge and attitudes of recently qualified dentists working in Wales towards antimicrobial prescribing and resistance	0	0	1	0	0	0	0	0	0	0	1	low
Jones et al, 2020	Self-Reported Antimicrobial Stewardship Practices in Primary Care Using the TARGET Antibiotics Self-Assessment Tool	0	0	1	1	0	1	1	0	0	0	4	moderate
Kalu et al, 2023	Knowledge, Attitudes, and Perceptions about Antibiotic Stewardship Programs among Neonatology Trainees	1	0	1	0	0	1	1	0	0	0	4	moderate
Kirk et al, 2016	Point of care hand hygiene-where's the rub? A survey of US and Canadian health care workers' knowledge, attitudes, and practices	0	0	1	1	0	1	0	0	0	0	3	low
Kiss et al, 2019	Infectious diseases physician attitudes to long‑term antibiotic use	1	0	1	1	0	1	1	0	0	0	5	moderate
Kistler et al, 2017	Nursing home nurses' and community-dwelling older adults' reported knowledge, attitudes, and behavior toward antibiotic use	1	0	0	1	0	0	1	0	0	0	3	low
Kochlamazashvili et al, 2018	Knowledge, attitudes and practice survey on blood-borne diseases among dental health care workers in Georgia	1	0	0	1	0	1	1	1	0	0	5	moderate
Kufel et al, 2020	Providers' knowledge and perceptions regarding antibiotic stewardship and antibiotic prescribing in rural primary care clinics	1	0	1	1	0	1	1	0	0	0	5	moderate
Lagadinou et al, 2023	Knowledge and Attitudes of Healthcare Workers towards Antibiotic Use and Antimicrobial Resistance in Two Major Tertiary Hospitals in Western Greece	1	0	0	1	0	0	0	1	0	0	3	low
Lebentrau et al, 2017	Impact of the medical specialty on knowledge regarding multidrug‑resistant organisms and strategies toward antimicrobial stewardship	1	0	1	1	0	0	0	1	0	1	5	moderate
Lee et al, Y. et al, 2023	Antimicrobial Stewardship Practices in a Subset of Community Pharmacies across the United States	1	0	1	1	0	1	1	0	0	1	6	moderate
Levin et al, 2019	Perceptions, attitudes, and practices of French junior physicians regarding antibiotic use and resistance	0	0	0	1	0	0	0	0	0	0	1	low
Li et al, C. et al, 2021	Emergency clinicians' knowledge, preparedness and experiences of managing COVID-19 during the 2020 global pandemic in Australian healthcare settings	1	0	0	1	0	0	0	1	0	0	3	low
llor et al, 2022	Antibiotic deprescribing: Spanish general practitioners' views on a new strategy to reduce inappropriate use of antibiotics in primary care	1	0	1	1	0	1	1	0	0	0	5	moderate
Loume et al, 2023	A survey on systemic antibiotic prescription among dentists in Romandy	1	0	0	1	0	0	1	0	0	0	3	low
Macintosh et al, 2021	NICU Nurses' Knowledge and Attitudes Regarding 2-Month Immunizations	1	0	0	1	0	1	1	0	0	1	5	moderate
Marta-Costa et al, 2021	Survey of the Knowledge and Use of Antibiotics among Medical and Veterinary Health Professionals and Students in Portugal	0	0	1	1	0	0	1	0	0	0	3	low
Mazinska et al, 2017	Polish physicians' attitudes towards antibiotic prescription and antimicrobial resistance	1	0	1	1	0	0	1	0	0	0	4	moderate
McCarthy et al, 2020	Prophylactic antibiotics prior to dental procedures: A cross-disciplinary survey of dentists and medical providers	1	1	1	1	0	1	1	0	0	0	6	moderate
Mclell et al, 2022	Knowledge and perceptions of Australian postgraduate veterinary students prior to formal education of antimicrobial use and antimicrobial resistance	1	0	0	0	0	0	0	0	0	1	2	low
Menard et al, 2022	Perceptions and attitudes about antibiotic resistance in the general public and general practitioners in France	0	0	0	1	0	1	1	1	0	1	5	moderate
Merrill et al, 2019	Antimicrobial stewardship: Staff nurse knowledge and attitudes	1	0	0	1	0	0	1	0	0	0	3	low
Mitchel et al, 2021	Nurses' and midwives' cleaning knowledge, attitudes and practices: An Australian study	0	0	0	1	0	0	1	0	0	0	2	low
Montebello et al, 2023	Variation in knowledge, attitude, and practices toward antibiotic use among diplomates of the American Veterinary Dental College: a survey-based study	1	0	1	1	0	0	0	0	0	0	3	low
Moriceau et al, 2016	Preventing healthcare-associated infections: Residents and attending physicians need better training in advanced isolation precaution	1	0	1	1	0	0	1	0	0	0	4	moderate
Nelson et al, 2017	Physician Knowledge and Attitudes About Hepatitis A and Current Practices Regarding Hepatitis A Vaccination Delivery	1	0	0	0	0	0	0	0	0	1	2	low
Padigos et al, 2020	Enhancing nurses' future role in antimicrobial stewardship	1	0	0	1	0	1	0	0	0	0	3	low
Papini et al, 2022	Healthcare Workers Attitudes, Practices and Sources of Information for COVID-19 Vaccination: An Italian National Survey	0	0	1	1	0	0	1	0	0	0	3	low
Peres et al, 2016	Knowledge, source of information, and perception of Portuguese medical students and junior doctors of infection control precautions	1	0	1	1	0	1	1	0	0	0	5	moderate
Perozzielo et al, 2019	Prescribers’ experience and opinions on antimicrobial stewardship programmes in hospitals: a French nationwide survey	1	0	0	1	0	0	1	0	0	0	3	low
Pettke et al, 2017.	Vaccination against influenza at a European pediatric cancer center: immunization rates and attitudes among staff, patients, and their families	1	0	0	1	0	0	1	0	0	0	3	low
Peytreman et al, 2020	Infection prevention and control measures in practices of the Swiss sentinel network during seasonal influenza epidemics	0	0	1	0	0	0	0	1	0	0	2	low
Platace et al, 2016	Motivating factors of infection control in nurse practice	1	0	1	1	0	1	0	1	0	0	5	moderate
Posada et al, 2021	Knowledge, Attitudes, Practices of Dental Professionals Regarding the Infection Control Guidelines for Dentistry Prior to the COVID-19 Pandemic	0	0	0	0	0	0	0	1	0	0	1	low
Rabano-Blanco et al, 2019	Nursing students' knowledge and awareness of antibiotic use, resistance and stewardship: A descriptive cross-sectional study	1	0	1	0	0	0	1	1	0	0	4	moderate
Ricco et al, 2022	When a Neglected Tropical Disease Goes Global: Knowledge, Attitudes and Practices of Italian Physicians towards Monkeypox, Preliminary Results	1	0	0	1	0	0	1	0	0	0	3	low
Ricco et al, 2022	West Nile Virus Infection: A Cross-Sectional Study on Italian Medical Professionals during Summer Season 2022	1	1	1	1	0	0	0	1	0	0	5	moderate
Ricco et al, 2022	Respiratory Syncytial Virus: Knowledge, Attitudes and Beliefs of General Practitioners from North-Eastern Italy (2021)	1	0	1	1	0	0	0	1	0	0	4	moderate
Ricco et al, 2019	Knowledge, attitudes, beliefs and practices of obstetrics-gynecologists on seasonal influenza and pertussis immunizations in pregnant women: Preliminary results from North-Western Italy	1	0	0	0	0	0	0	1	0	0	2	low
Rodrigues et al, A. T. et al, 2021	Comparing hospital and primary care physicians' attitudes and knowledge regarding antibiotic prescribing: A survey within the centre region of Portugal	1	0	1	1	0	0	0	1	0	0	4	moderate
Saha et al, 2020	A nationwide survey of australian general practitioners on antimicrobial stewardship: Awareness, uptake, collaboration with pharmacists and improvement strategies	0	0	0	1	0	1	1	1	0	0	4	moderate
Saha et al, 2021	Antimicrobial stewardship by Australian community pharmacists: Uptake, collaboration, challenges, and needs	0	0	1	1	0	1	0	1	0	0	4	moderate
Sahai et al, 2016	Hand hygiene knowledge, attitudes and self-reported behaviour in family medicine residents	1	0	0	1	0	0	0	1	1	0	4	moderate
Sakeena et al, 2021	Investigating knowledge regarding antibiotics and antimicrobial resistance among pharmacy students in Australian universities	1	0	0	1	0	1	0	0	0	0	3	low
Salm et al, 2018	Antibiotic prescribing behavior among general practitioners – a questionnaire based study in Germany	1	0	0	1	0	0	0	0	0	1	3	low
Salsgiver et al, 2018	Knowledge, Attitudes, and Practices Regarding Antimicrobial Use and Stewardship Among Prescribers at Acute-Care Hospitals	1	0	1	1	0	1	1	0	0	0	5	moderate
Saveanu et al, 2022	A Cross-Sectional Questionnaire-Based Survey on Blood-Borne Infection Control among Romanian Dental Students	1	0	0	1	0	1	0	1	0	0	4	moderate
Schneider et al, 2020	The association of the anesthesiologist's academic and educational status with self-confidence, self-rated knowledge and objective knowledge in rational antibiotic application	1	0	1	1	0	1	1	1	0	0	6	moderate
Schneider et al, 2018	Perceptions and attitudes regarding antibiotic resistance in Germany: a cross-sectoral survey amongst physicians, veterinarians, farmers and the general public	1	0	1	1	0	1	1	0	0	1	6	moderate
Shukla et al, 2017	Antibiotic use by pediatric residents: Identifying opportunities and strategies for antimicrobial stewardship	1	0	1	1	0	1	1	0	0	0	5	moderate
Simoes et al, 2016	Fighting antibiotic resistance in Portuguese hospitals: Understanding antibiotic prescription behaviours to better design antibiotic stewardship programmes	1	0	0	1	0	0	1	0	0	0	3	low
Smith et al,2017	Canadian physicians' knowledge and counseling practices related to antibiotic use and antimicrobial resistance: Two-cycle national survey	0	0	1	1	0	1	0	1	0	0	4	moderate
Sobierajski et al, 2021	Knowledge-Based Attitudes of Medical Students in Antibiotic Therapy and Antibiotic Resistance. A Cross-Sectional Study	1	0	0	1	0	0	0	1	0	0	3	low
Spernovasilis et al et al, 2020	Assessing the knowledge, attitudes and perceptions of junior doctors	1	0	0	0	0	0	0	0	0	0	1	low
Steinberg et al, 2016	A National Survey of Critical Care Physicians' Knowledge, Attitudes, and Perceptions of Antimicrobial Stewardship Programs	1	0	0	1	0	1	1	0	0	0	4	moderate
Szumska et al, 2022	The Association between Hand Disinfection Techniques and Their Barriers, as Well as the "Bare below the Elbows" Concept, among Healthcare Professionals-A Study Based on a Polish Population.	1	0	0	1	0	1	1	0	0	0	4	moderate
Struzycka, 2019	Knowledge of antibiotics and antimicrobial resistance amongst final year dental students of Polish medical schools-A cross-sectional study	1	0	0	0	0	1	1	1	0	1	5	moderate
Tomczyk et al, 2018	Combating antibiotic resistance: a survey on the antibiotic-prescribing habits of dentists	1	1	1	1	0	1	0	1	0	0	6	moderate
Torres et al, 2022	Assessing Dental Students’ HPV Health Literacy and Intention to Engage in HPV-Related Oropharyngeal Cancer Prevention	1	0	0	1	0	0	1	0	0	0	3	low
Trautner et al, 2017	Infection Prevention and Antimicrobial Stewardship Knowledge for Selected Infections Among Nursing Home Personnel	1	0	0	0	0	1	1	1	0	0	4	moderate
Trucchi et al, C. et al, 2020	Italian health care workers' knowledge, attitudes, and practices regarding human papillomavirus infection and prevention	1	0	0	1	0	0	1	1	0	0	4	moderate
Vaillant et al, 2019	Awareness among French healthcare workers of the transmission of multidrug resistant organisms: a large cross-sectional survey	1	0	0	0	0	0	0	1	0	0	2	low
Van Horrik et al, 2022	Guideline Adherence of Asymptomatic Bacteriuria Could Be Improved among General Practitioners in The Netherlands: A Survey Study	0	0	0	0	0	0	1	0	0	0	1	low
Vazquez et al, 2022	Antimicrobial stewardship for sepsis in the intensive care unit: Survey of critical care and infectious diseases physicians	1	0	0	0	0	0	0	0	0	0	1	low
Venugopalan et al,2016	Administration of a survey to evaluate the attitudes of house staff physicians towards antimicrobial resistance and the antimicrobial stewardship programme at a community teaching hospital	1	0	1	1	0	0	1	0	0	0	4	moderate
Vernooy et al et al, 2022	Assessment of antimicrobial prescribing practice, knowledge, and culture in three teaching hospitals	1	0	1	1	0	1	1	0	0	1	6	moderate
Walaszek et al, M. et al,2017.	Poor hand hygiene procedure compliance among Polish medical students and physicians-the result of an ineffective education basis or the impact of organizational culture?	1	0	0	1	0	0	1	1	0	0	4	moderate
Weier et al, 2017	Antimicrobial knowledge and confidence amongst final year medical students in Australia	0	0	0	1	0	1	1	0	0	0	3	low
Weier et al, 2018	Pharmacist participation in antimicrobial stewardship in Australian and French hospitals: a cross-sectional nationwide survey	1	0	0	1	0	1	1	0	0	0	4	moderate
Wiese-Posselt et al, 2023	Appropriate antibiotic use and antimicrobial resistance: knowledge, attitudes and behaviour of medical students and their needs and preferences for learning	1	1	0	1	0	0	0	0	0	0	3	low
Wilcock et al et al, 2016	GP's perceptions of AMR and antimicrobial stewardship	1	0	1	0	0	1	1	0	0	1	5	moderate
Wilcox et al, 2019	Attitudes of Pregnant Women and Healthcare Professionals Toward Clinical Trials and Routine Implementation of Antenatal Vaccination Against Respiratory Syncytial Virus: A Multicenter Questionnaire Study	1	0	0	1	0	1	1	1	0	1	6	moderate
Woodard et al, et al. et al, 2023	Examining Black and Hispanic physicians and other healthcare providers' attitudes toward the COVID-19 vaccine	0	0	0	1	0	1	1	1	0	0	4	moderate
Xenaki et al, 2020	Knowledge, behaviours and attitudes for human papillomavirus (HPV) prevention among educators and health professionals in Greece	1	0	0	1	0	1	0	0	0	0	3	low
Zainaghi et al, 2023	Knowledge, attitudes, and practices related to antibiotic resistance among physicians and nurses in Italian intensive care: A multicenter cross-sectional survey	0	0	0	1	0	1	1	0	0	1	4	moderate
Zetts et al, 2020	Primary care physicians' attitudes and perceptions towards antibiotic resistance and antibiotic stewardship: A national survey	0	0	0	1	0	0	0	0	0	1	2	low
Zgliczynski et al, 2022	Knowledge and Practice of Antibiotic Management and Prudent Prescribing among Polish Medical Doctors	1	0	0	0	0	1	0	0	0	1	3	low
Hale et al, 2017	Nurses' Knowledge, Perception, and Self-Confidence Regarding Evidence-Based Antibiotic Use in the Long-Term Care Setting	1	0	0	1	0	1	0	0	0	1	4
